# Retinal optical coherence tomography angiography imaging in population studies

**DOI:** 10.1101/2025.01.22.25320610

**Authors:** Amir H Kashani, Tos TJM Berendschot, Sophie Bonnin, Lucia Sobrin, Danilo Andrade De Jesus, Luisa Sanchez Brea, Ana Collazo Martinez, Rajiv Raman, Victor A de Vries, Haifan Huang, E3 consortium, Maastricht Study, Framingham Heart Study, Rotterdam Study, Rhineland Study, SIGNATR Study, Tom MacGillivray, Wishal D Ramdas, Frank CT van der Heide, Carroll A Webers, Freekje van Asten, Alexandra Beiser, Sudha Seshadri, Caroline Klaver, Monique Breteler, Robert Finger, Rehana Kahn, Renee Liu, Gayatri Susarla, Azzi N Rizza, Ashley Li, Samuel Han, Weilin Chan, Ines Lains, Janine Yang, Kim Brustoski, Vikas Khetan, Sudha Iyengar, Penelope Benchek, Sinnakaruppan Mathavan, Ricky Chan

## Abstract

**Background:** Widespread use of retinal optical coherence tomography angiography (OCT-A) imaging in population-based studies requires methodological and analytical consensus to ensure reproducible and accurate results.

**Objective:** Development of a consensus framework for assessment of OCT-A image quality and working with OCT-A-derived variables in population studies.

**Methods:** Criteria for image quality were developed for fovea-centered, 3×3-mm OCT-A images acquired with three commercially available devices. Inter- and intragrader agreements for overall image quality, vessel density (VD) and foveal avascular zone (FAZ) area were evaluated among five graders (% agreement). Intergrader agreement was validated on 6×6-mm OCT-A images. Recommendations for grading and use of OCT-A images in epidemiological studies were developed.

**Results:** Mean intergrader agreements for overall “Unusable”, “Usable”, and “Excellent” 3×3-mm OCT-A image quality (52 images) were 82.3%, 70.8%, and 87.1%; for “Unusable” VD and FAZ area agreements were 80.0% and 81.9%, respectively. Mean intragrader agreements for overall “Unusable”, “Usable” and “Excellent” 3×3-mm OCT-A image quality (27 images) were 91.1%, 82.2%, and 81.9%; agreements for “Unusable” VD and FAZ area were 89.6%; and 92.6%, respectively. Mean intergrader agreements for assessment of overall “Unusable”, “Usable” and “Excellent” 6×6-mm OCT-A images (21 images) were 73.3 %, 57.1% and 83.8%, agreements for “Unusable” VD and FAZ area were 60.0 % and 84.8 %, respectively. Three analytic scenarios were developed to account for common types of bias related to suboptimal OCT-A image quality and ocular comorbidities.

**Conclusion:** These recommendations provide a framework for working with OCT-A imaging in population studies.
