## Supplemental Material 2 for "Retinal optical coherence tomography angiography imaging in population studies"

### Sheet: Legend
Contents
The results used for calculation of inter- and intragrader agreement are shown in different tabs
1. 3x3-mm overall intergrader agreement
2. 3x3-mm vessel density intergrader agreement
3. 3x3-mm foveal avascular zone area intergrader agreement
4. 3x3-mm overall intragrader agreement
5. 3x3-mm vessel density intragrader agreement
6. 3x3-mm foveal avascular zone area intragrader agreement
7. 6x6-mm overall intergrader agreement
8. 6x6-mm vessel density intergrader agreement
9. 6x6-mm foveal avascular zone area intergrader agreement
Legend
Abbreviations:	VD, vessel density; FAZ, foveal avascular zone area
Coding
Coding overall image quality	2	Excellent
	1	Usable
	0	Unusable
Coding usable image quality	1	Usable
	0	Unusable

### Sheet: 1. 3x3 overall - interagreement
Image numbers	grader1	grader2	grader3	grader4	grader5
1	1	0	0	0	0
2	0	0	0	0	0
3	0	0	0	0	0
4	1	0	1	0	0
5	2	2	1	2	1
6	0	0	0	0	0
7	0	0	0	0	0
8	1	1	1	1	1
9	1	1	1	0	0
10	1	1	1	1	0
11	1	1	1	1	1
12	0	0	1	0	0
13	1	2	1	1	1
14	0	0	0	0	0
16	0	0	0	0	0
17	1	1	1	1	0
19	1	1	1	1	1
20	0	0	1	0	1
21	1	1	1	1	0
23	1	1	1	1	0
24	2	1	1	1	1
25	0	0	0	0	0
27	1	1	1	1	0
29	1	0	1	0	1
31	1	1	1	1	1
33	1	1	1	1	0
36	1	1	1	1	0
37	1	1	1	1	1
38	1	1	1	1	1
39	0	0	0	0	0
40	1	1	1	1	1
41	0	0	1	1	0
42	2	1	1	1	1
43	0	0	0	0	0
44	0	0	0	0	0
45	0	0	0	0	0
49	2	2	2	1	2
53	2	1	1	1	1
54	0	0	1	1	0
59	2	2	1	2	1
60	1	1	1	1	0
61	2	2	2	1	2
64	2	1	1	1	2
65	2	2	2	1	2
66	2	1	1	2	1
67	2	1	2	1	1
68	0	0	1	2	0
71	1	1	1	1	0
72	2	1	1	1	1
74	0	0	0	0	0
75	1	0	1	0	0
76	1	1	1	1	1

### Sheet: 2. 3x3 VD - interagreement
Image numbers	grader1	grader2	grader3	grader4	grader5
1	1	0	0	0	0
2	0	0	0	0	0
3	0	0	0	0	0
4	1	0	1	0	0
5	1	1	1	1	1
6	0	0	0	0	0
7	0	0	0	0	0
8	1	1	1	1	1
9	1	0	0	0	0
10	1	1	0	0	0
11	1	0	0	0	1
12	0	0	0	0	0
13	1	1	1	1	1
14	0	0	0	0	0
16	0	0	0	0	0
17	1	1	1	1	0
19	1	0	1	1	1
20	0	0	0	0	0
21	1	1	0	0	0
23	1	0	0	0	0
24	1	1	1	1	1
25	0	0	0	0	0
27	1	0	1	1	0
29	1	0	0	0	1
31	1	0	1	1	1
33	1	0	1	1	0
36	0	0	0	0	0
37	1	1	1	1	1
38	1	1	1	1	1
39	0	0	0	0	0
40	1	1	0	1	1
41	0	0	0	0	0
42	1	1	1	1	1
43	0	0	0	0	0
44	0	0	0	0	0
45	0	0	0	0	0
49	1	1	1	0	1
53	1	1	1	1	1
54	0	0	0	1	0
59	1	1	1	1	1
60	1	1	1	1	0
61	1	1	1	1	1
64	1	1	1	1	1
65	1	1	1	1	1
66	1	1	1	1	1
67	1	1	1	1	1
68	0	0	0	1	0
71	0	1	0	1	0
72	1	1	1	0	1
74	0	0	0	1	0
75	1	0	0	0	0
76	1	1	1	1	1

### Sheet: 3. 3 x 3 FAZ - interagreement
Image numbers	grader1	grader2	grader3	grader4	grader5
1	0	0	0	0	0
2	0	0	0	0	0
3	0	0	0	0	0
4	0	0	1	0	0
5	1	1	1	1	1
6	0	0	0	0	0
7	0	0	0	0	0
8	1	1	1	1	0
9	1	1	1	0	0
10	1	1	1	1	0
11	1	1	1	1	1
12	1	0	0	0	0
13	1	1	1	1	1
14	0	0	0	0	0
16	0	0	0	0	0
17	1	1	1	1	0
19	1	1	1	1	1
20	0	0	1	0	1
21	1	1	1	1	0
23	1	1	1	1	0
24	1	1	1	1	1
25	0	0	0	0	0
27	1	1	1	1	0
29	0	0	1	1	1
31	0	1	1	1	1
33	1	1	1	1	0
36	1	1	1	1	0
37	1	1	1	1	1
38	1	1	1	1	1
39	0	0	0	0	0
40	1	1	1	1	1
41	0	0	1	1	0
42	1	1	1	1	1
43	0	0	0	0	0
44	0	0	0	0	0
45	0	0	0	0	0
49	1	1	1	1	1
53	1	1	1	1	1
54	0	0	0	1	0
59	1	1	1	1	1
60	1	1	1	1	0
61	1	1	1	1	1
64	1	1	1	1	1
65	1	1	1	1	1
66	1	1	1	1	1
67	1	1	1	1	1
68	0	0	0	1	0
71	1	0	1	1	0
72	1	1	1	0	1
74	0	0	0	1	0
75	0	0	0	0	0
76	1	1	1	1	1

### Sheet: 4. 3x3 overall -intra
	First grading						Second grading
Image numbers	grader1	grader2	grader3	grader4	grader5	Image2	grader1	grader2	grader3	grader4	grader5
1	1	0	0	0	0	26	1	0	0	0	0
3	0	0	0	0	0	28	0	0	1	0	0
4	1	0	1	0	0	18	1	0	1	0	0
5	2	2	1	2	1	34	2	1	2	2	2
6	0	0	0	0	0	15	0	0	0	0	0
11	1	1	1	1	1	32	1	1	1	1	1
12	0	0	1	0	0	22	0	0	1	0	0
13	1	2	1	1	1	57	2	1	1	0	1
14	0	0	0	0	0	30	0	0	1	0	0
16	0	0	0	0	0	56	0	0	1	0	0
17	1	1	1	1	0	70	1	1	1	1	1
19	1	1	1	1	1	47	1	1	1	1	1
23	1	1	1	1	0	50	1	1	1	1	0
29	1	0	1	0	1	48	1	1	1	1	1
31	1	1	1	1	1	35	1	1	1	1	1
33	1	1	1	1	0	46	1	1	1	1	1
36	1	1	1	1	0	62	1	1	0	2	0
37	1	1	1	1	1	63	1	1	1	1	1
38	1	1	1	1	1	52	1	1	1	1	1
40	1	1	1	1	1	51	1	1	1	1	1
45	0	0	0	0	0	55	0	0	0	0	0
53	2	1	1	1	1	58	2	1	1	1	2
59	2	2	1	2	1	69	2	1	1	1	1
64	2	1	1	1	2	78	2	1	1	1	2
66	2	1	1	2	1	73	2	1	1	1	1
67	2	1	2	1	1	77	2	1	1	2	2
68	0	0	1	2	0	79	1	0	0	0	0

### Sheet: 5. 3x3 FAZ - intra
	First grading						Second grading
Image numbers	grader1	grader2	grader3	grader4	grader5	Image2	grader1	grader2	grader3	grader4	grader5
1	0	0	0	0	0	26	0	0	0	0	0
3	0	0	0	0	0	28	0	0	0	0	0
4	0	0	1	0	0	18	1	0	1	0	0
5	1	1	1	1	1	34	1	1	1	1	1
6	0	0	0	0	0	15	0	0	0	0	0
11	1	1	1	1	1	32	1	1	1	1	1
12	1	0	0	0	0	22	1	0	1	1	0
13	1	1	1	1	1	57	1	1	1	1	1
14	0	0	0	0	0	30	0	0	0	0	0
16	0	0	0	0	0	56	0	0	1	0	0
17	1	1	1	1	0	70	1	1	1	1	1
19	1	1	1	1	1	47	1	1	1	1	1
23	1	1	1	1	0	50	1	1	1	1	0
29	0	0	1	1	1	48	0	1	1	1	1
31	0	1	1	1	1	35	0	1	1	1	1
33	1	1	1	1	0	46	1	1	1	1	1
36	1	1	1	1	0	62	1	1	1	1	0
37	1	1	1	1	1	63	1	1	1	1	1
38	1	1	1	1	1	52	1	1	1	1	0
40	1	1	1	1	1	51	1	1	1	1	1
45	0	0	0	0	0	55	0	0	0	0	0
53	1	1	1	1	1	58	1	1	1	1	1
59	1	1	1	1	1	69	1	1	1	1	1
64	1	1	1	1	1	78	1	1	1	1	1
66	1	1	1	1	1	73	1	1	1	1	1
67	1	1	1	1	1	77	1	1	1	1	1
68	0	0	0	1	0	79	1	0	0	0	0

### Sheet: 6. 3x3 VD -intra
	First grading						Second grading
Image numbers	grader1	grader2	grader3	grader4	grader5	Image2	grader1	grader2	grader3	grader4	grader5
1	1	0	0	0	0	26	1	0	0	0	0
3	0	0	0	0	0	28	0	0	0	0	0
4	1	0	1	0	0	18	1	0	0	0	0
5	1	1	1	1	1	34	1	1	1	1	1
6	0	0	0	0	0	15	0	0	0	0	0
11	1	0	0	0	1	32	1	0	1	1	1
12	0	0	0	0	0	22	0	0	0	0	0
13	1	1	1	1	1	57	1	1	1	1	1
14	0	0	0	0	0	30	0	0	1	0	0
16	0	0	0	0	0	56	0	0	0	0	0
17	1	1	1	1	0	70	1	1	1	1	0
19	1	0	1	1	1	47	1	0	1	1	1
23	1	0	0	0	0	50	0	0	0	0	0
29	1	0	0	0	1	48	1	0	0	1	1
31	1	0	1	1	1	35	1	0	1	1	1
33	1	0	1	1	0	46	1	0	1	0	1
36	0	0	0	0	0	62	1	0	0	1	0
37	1	1	1	1	1	63	1	1	1	0	1
38	1	1	1	1	1	52	1	1	1	1	1
40	1	1	0	1	1	51	1	1	0	0	1
45	0	0	0	0	0	55	0	0	0	0	0
53	1	1	1	1	1	58	1	1	1	1	1
59	1	1	1	1	1	69	1	1	1	1	1
64	1	1	1	1	1	78	1	1	1	1	1
66	1	1	1	1	1	73	1	1	1	1	1
67	1	1	1	1	1	77	1	1	1	1	1
68	0	0	0	1	0	79	1	0	0	0	0

### Sheet: 7. 6x6 overall - inter
Image number	grader1	grader2	grader3	grader4	grader5
80	1	1	1	2	1
81	2	1	2	2	2
82	1	1	1	2	1
83	1	1	1	1	1
84	2	1	1	2	1
85	1	0	1	1	0
86	1	1	1	1	1
87	0	1	1	1	1
88	2	1	1	2	2
89	1	1	1	1	0
90	0	0	1	0	0
91	0	1	1	1	0
92	1	0	1	1	0
93	1	1	1	1	1
94	0	1	1	1	1
95	0	1	1	1	0
96	1	1	1	0	0
97	1	1	1	1	0
98	1	1	1	2	1
99	2	1	1	2	1
100	0	0	1	1	0

### Sheet: 8. 6x6 VD - inter
Image number	grader1	grader2	grader3	grader4	grader5
80	1	0	1	1	1
81	1	0	1	1	1
82	1	0	1	1	1
83	1	0	1	1	1
84	1	0	1	1	1
85	1	0	0	1	0
86	1	0	1	1	1
87	0	0	1	0	0
88	1	0	1	1	1
89	1	0	1	1	0
90	0	0	0	0	0
91	0	0	0	0	0
92	1	0	0	0	0
93	1	0	1	1	1
94	0	0	1	0	0
95	0	0	0	1	0
96	1	0	1	0	0
97	1	0	1	1	0
98	1	0	1	1	1
99	1	0	1	1	1
100	0	0	0	1	0

### Sheet: 9. 6x6 FAZ - inter
Image number	grader1	grader2	grader3	grader4	grader5
80	1	1	1	1	1
81	1	1	1	1	1
82	1	1	1	1	1
83	0	1	1	1	1
84	1	1	1	1	1
85	0	0	0	0	0
86	1	1	1	1	1
87	1	1	1	1	1
88	1	1	1	1	1
89	1	1	1	1	0
90	0	0	0	0	0
91	0	1	0	1	0
92	1	0	0	1	0
93	1	1	1	1	1
94	1	1	1	1	1
95	1	1	1	1	0
96	0	1	0	0	0
97	1	1	1	1	0
98	1	1	1	1	1
99	1	1	1	1	1
100	0	0	0	0	0
